# A plasma proteomic signature links secretome of senescent monocytes to aging- and obesity-related clinical outcomes in humans

**DOI:** 10.1101/2024.08.01.24311368

**Authors:** Bradley Olinger, Reema Banarjee, Amit Dey, Dimitrios Tsitsipatis, Toshiko Tanaka, Anjana Ram, Thedoe Nyunt, Gulzar Daya, Zhongsheng Peng, Linna Cui, Julián Candia, Eleanor M. Simonsick, Myriam Gorospe, Keenan A. Walker, Luigi Ferrucci, Nathan Basisty

## Abstract

Cellular senescence increases with age and contributes to age-related declines and pathologies. We identified circulating biomarkers of senescence associated with diverse clinical traits in humans to facilitate future non-invasive assessment of individual senescence burden and efficacy testing of novel senotherapeutics. Using a novel nanoparticle-based proteomic workflow, we profiled the senescence-associated secretory phenotype (SASP) in monocytes and examined these proteins in plasma samples (N = 1060) from the Baltimore Longitudinal Study of Aging (BLSA). Machine learning models trained on monocyte SASP associated with several age-related phenotypes in a test cohort, including body fat composition, blood lipids, inflammation, and mobility-related traits, among others. Notably, a subset of SASP-based predictions, including a ‘high impact’ SASP panel that predicts age- and obesity-related clinical traits, were validated in InCHIANTI, an independent aging cohort. These results demonstrate the clinical relevance of the circulating SASP and identify relevant biomarkers of senescence that could inform future clinical studies.
