## Supplementary material for "A plasma proteomic signature links secretome of senescent monocytes to aging- and obesity-related clinical outcomes in humans": Table S3

### Sheet: inch_extended_phenotype_table
Table S3: Phenotype Table for InCHIANTI Study
	All	Ages 20 to 40	Ages 40 to 60	Ages 60 to 80	Ages 80+	Count
Count	997	99	104	665	129
Age	66.3 (15.4)	30.3 (5.2)	49.5 (5.8)	70.7 (4.5)	84.9 (3.6)
Female Percent	55	54.5	49	54.3	63.6
Triglycerides	125 (67.4)	87.5 (45.3)	127.4 (69.2)	130.7 (67.7)	121.7 (69.6)	982
CRP	4.1 (6.8)	1.9 (3)	3.3 (6)	4.3 (6.5)	5.6 (9.8)	970
IL6	3.1 (2.2)	1.9 (1.4)	2.4 (1.6)	3.2 (2)	4.4 (3.1)	978
BMI	27.2 (4.1)	24.3 (3.6)	27.2 (4)	27.8 (4.1)	26.1 (3.9)	962
Walk_Pace_400_Meter	1.3 (0.3)	1.7 (0.2)	1.6 (0.2)	1.3 (0.2)	1 (0.2)	862
