## Supplementary material for "A plasma proteomic signature links secretome of senescent monocytes to aging- and obesity-related clinical outcomes in humans": Table S4

### Sheet: Covariate Model
Supplementary Table 4: Anova Testing of Nested Linear Models Comparing Covariate-Only Model (Age, Sex, Race, eGFR) with ENSPs + Covariates Model
Trait	Residual Sum of Squares - Age, Sex, Race, eGFR Model	Residual Sum of Squares - ENSPs, Age, Sex, Race, eGFR Model	P-Value	False Discovery Rate
Triglycerides	2.57306e+06	402070	4.14e-253	1.08e-251
LDL	1.05315e+06	187702	4.41e-224	5.73e-223
HDL	264217	47331.9	2.75e-210	2.39e-209
De_Fat_Trunk	38029048842	8173259290	1.03e-179	6.72e-179
De_Fat_Body	106024000000	21989988507	1.17e-172	6.07e-172
BMI	22039.6	6585.49	1.93e-155	8.34e-155
Fat_Percent	62267.5	12987.9	7.83e-152	2.91e-151
Waist_Size	128505	41566.3	6.35e-139	2.06e-138
De_Fat_Arms	1116136898	3.26328e+08	3.91e-131	1.13e-130
De_Fat_Legs	13377456551	4249207898	1.08e-123	2.82e-123
CT_Thigh_SubFat	13114906904	3995637773	7.32e-98	1.73e-97
CT_Abd_ViscFat	19651629317	4934754115	7.37e-95	1.6e-94
Fasting_Glucose	167647	59344.2	7.33e-94	1.47e-93
CRP	18566.2	7698.91	1.2e-92	2.23e-92
CT_Abd_SubFat	106381000000	28825104926	2.21e-83	3.83e-83
A1C	131.314	56.1223	9.47e-76	1.54e-75
Walk_Pace_400_Meter	39.2392	18.6098	1.77e-70	2.7e-70
Chair_Stands_Pace_5	30.3753	17.9888	6.89e-55	9.96e-55
CT_Thigh_IMFat	2.02576e+08	1.14509e+08	2.34e-54	3.21e-54
Chair_Stands_Pace_10	26.7892	15.8366	1.16e-53	1.51e-53
Usual_Gait_Speed	42.1401	25.012	2.3e-44	2.85e-44
Rapid_Gait_Speed	100.068	66.3499	1.32e-41	1.56e-41
CTAbd_ViscSub_Prop	21.3802	12.7477	7.43e-31	8.4e-31
BP_Dias	49012.3	30172.5	5.37e-29	5.82e-29
IL6	12141.5	10305.6	1.52e-22	1.58e-22
BP_Sys	191993	149538	3.67e-18	3.67e-18

### Sheet: Covariate and Fat Percent Model
Supplementary Table 4: Anova Testing of Nested Linear Models Comparing Covariate-Only Model (Age, Sex, Race, eGFR, Fat Percent) with ENSPs + Covariates Model
Trait	Residual Sum of Squares - Age, Sex, Race, eGFR, Fat Percent Model	Residual Sum of Squares - ENSPs, Age, Sex, Race, eGFR, Fat Percent Model	P-Value	False Discovery Rate
Triglycerides	2.28813e+06	389971	1.92e-224	4.79e-223
LDL	1.00204e+06	179439	1.02e-210	1.27e-209
HDL	232185	44535.3	8.39e-187	6.99e-186
CRP	17199.9	7467.7	3.35e-80	2.1e-79
Fasting_Glucose	147298	55882.3	2.07e-78	1.04e-77
A1C	122.617	54.287	6.47e-67	2.7e-66
Walk_Pace_400_Meter	33.0505	17.5875	1.1e-50	3.92e-50
CT_Abd_ViscFat	12122112435	4616603284	3.52e-50	1.1e-49
Waist_Size	65929.1	35922.4	8.33e-48	2.31e-47
Chair_Stands_Pace_5	27.2183	17.3351	4.55e-41	1.14e-40
Chair_Stands_Pace_10	23.6764	15.1285	2.93e-39	6.65e-39
De_Fat_Legs	4597446918	2539526491	6.03e-39	1.26e-38
Usual_Gait_Speed	39.2326	24.2881	4.96e-36	9.53e-36
BMI	8243.67	4952.03	1.75e-34	3.12e-34
Rapid_Gait_Speed	93.2051	64.1347	6.64e-34	1.11e-33
CTAbd_ViscSub_Prop	20.9422	12.0971	3.06e-33	4.79e-33
De_Fat_Trunk	7194306543	4052878289	5.78e-32	8.5e-32
CT_Thigh_SubFat	5397128469	2791862258	9.16e-31	1.27e-30
CT_Thigh_IMFat	159929698	1.06629e+08	9.23e-30	1.21e-29
De_Fat_Arms	412615423	2.41247e+08	2.18e-28	2.73e-28
BP_Dias	47369.7	29389	7.22e-27	8.59e-27
De_Fat_Body	14850918787	8428101524	1.01e-25	1.15e-25
IL6	11944.4	10187	1.2e-20	1.31e-20
CT_Abd_SubFat	35895660629	19358721785	4.35e-18	4.53e-18
BP_Sys	185998	147766	2.13e-15	2.13e-15
