## Supplementary material for "A plasma proteomic signature links secretome of senescent monocytes to aging- and obesity-related clinical outcomes in humans": Table S5

### Sheet: permutation_test_pvals
Table S4: Permutation Testing Comparing ENSP-Only Linear Model Predictive Accuracy Compared with 100,000 Iterations of Randomly Selected Proteins
Trait	Permutation Test P-Value	Median Spearman's Correlation (Held Out Observed/Predicted Values) of Model Using Randomly Selected Proteins	Spearman's Correlation (Held Out Observed/Predicted Values) of ENSP-Only Model
Fasting_Glucose	0	0.290803	0.595966
CT_Abd_ViscFat	0	0.515333	0.796298
A1C	0	0.289666	0.612031
LDL	0	0.340007	0.835731
Walk_Pace_400_Meter	0	0.465975	0.70767
HDL	0	0.598331	0.871945
Chair_Stands_Pace_5	0	0.207799	0.527785
Chair_Stands_Pace_10	0	0.224078	0.501733
Usual_Gait_Speed	1e-05	0.224071	0.467246
BP_Sys	2e-05	0.193659	0.454712
BP_Dias	2e-05	0.169023	0.454567
BMI	0.00013	0.565117	0.781226
Rapid_Gait_Speed	0.00016	0.273816	0.485886
Waist_Size	0.00036	0.642568	0.776277
De_Fat_Arms	0.00067	0.532061	0.78548
Triglycerides	0.00073	0.56376	0.846247
CTAbd_ViscSub_Prop	0.00108	0.362158	0.585923
IL6	0.0013	0.0948839	0.306829
De_Fat_Trunk	0.00161	0.653419	0.813703
CT_Thigh_IMFat	0.00168	0.379045	0.565498
CT_Abd_SubFat	0.0187	0.414718	0.674725
CRP	0.02075	0.392598	0.597985
De_Fat_Body	0.02208	0.603654	0.81021
De_Fat_Legs	0.04098	0.498853	0.735927
CT_Thigh_SubFat	0.06175	0.487365	0.659561
Fat_Percent	0.07075	0.649509	0.801563
