## Supplementary material for "A plasma proteomic signature links secretome of senescent monocytes to aging- and obesity-related clinical outcomes in humans": Table S6

### Sheet: Sheet1
Table S6. PCR Primers
ACTB_F	GCACAGAGCCTCGCCTT
ACTB_R	GTTGTCGACGACGAGCG
CDKN2A_F	GTTACGGTCGGAGGCCG
CDKN2A_R	GTGAGAGTGGCGGGGTC
CDKN1A_F	AGTCAGTTCCTTGTGGAGCC
CDKN1A_R	CATGGGTTCTGACGGACAT
IL1A_F	ACTGCCCAAGATGAAGACCA
IL1a_R	CCGTGAGTTTCCCAGAAGAA
IL-6_F	AGTGAGGAACAAGCCAGAGC
IL6_R	GTCAGGGGTGGTTATTGCAT
IL8_F	TCCTGATTTCTGCAGCTCTGT
IL8_R	AAATTTGGGGTGGAAAGGTT
GDF15_F	GACCCTCAGAGTTGCACTCC
GDF15_R	GCCTGGTTAGCAGGTCCTC
